# Multi-omics analysis reveals drivers of loss of β-cell function after newly diagnosed autoimmune type 1 diabetes: An INNODIA^‡^ multicenter study

**DOI:** 10.1101/2023.03.22.23287261

**Authors:** Jose Juan Almagro Armenteros, Caroline Brorsson, Christian Holm Johansen, Karina Banasik, Gianluca Mazzoni, Robert Moulder, Karoliina Hirvonen, Tomi Suomi, Omid Rasool, Sylvaine FA Bruggraber, M Loredana Marcovecchio, Emile Hendricks, Naba Al-Sari, Ismo Mattila, Cristina Legido-Quigley, Tommi Suvitaival, Piotr J Chmura, Mikael Knip, Anke M Schulte, Jeong Heon Lee, Guido Sebastiani, Giuseppina Emanuela Grieco, Laura L Elo, Simranjeet Kaur, Flemming Pociot, Francesco Dotta, Tim Tree, Riitta Lahesmaa, Lut Overbergh, Chantal Mathieu, Mark Peakman, Søren Brunak, the INNODIA‡ investigators

## Abstract

**Background:** Heterogeneity in the rate of β-cell loss in newly diagnosed type 1 diabetes patients is poorly understood and creates a barrier to designing and interpreting disease-modifying clinical trials. Integrative analyses of complementary multi-omics data obtained after the diagnosis of T1D may provide mechanistic insight into the diverse rates of disease progression.

**Methods:** We collected samples in a pan-European consortium that enabled the concerted analysis of five different omics modalities in data from 97 newly diagnosed patients. In this study we used Multi-Omics Factor Analysis to identify molecular signatures correlating with post-diagnosis decline in β-cell mass measured as fasting C-peptide.

**Results:** Two molecular signatures were significantly correlated with fasting C-peptide levels. One signature showed a correlation to neutrophil degranulation, cytokine signaling, lymphoid and non-lymphoid cell interactions and G-protein coupled receptor signaling events that were inversely associated with rapid decline in β-cell function. The second signature was related to translation and viral infection were inversely associated with change in β-cell function. In addition, the immunomics data revealed a Natural Killer cell signature associated with rapid β-cell decline.

**Conclusion:** Features that differ between individuals with slow and rapid decline in β-cell mass could be valuable in staging and prediction of the rate of disease progression and thus enable smarter (shorter and smaller) trial designs for disease modifying therapies, as well as offering biomarkers of therapeutic effect.

**Funding:** This work is funded by the Innovative Medicine Initiative 2 Joint Undertaking (IMI2 JU) under grant agreement N° 115797 (INNODIA) and N° 945268 (INNODIA HARVEST). This Joint Undertaking receives support from the Union’s Horizon 2020 research and innovation program and ‘EFPIA’, ‘JDRF’ and ‘The Leona M. and Harry B. Helmsley Charitable Trust’.
