## Supplementary Table 3 for "Multi-omics analysis reveals drivers of loss of β-cell function after newly diagnosed autoimmune type 1 diabetes: An INNODIA^‡^ multicenter study"

### Sheet: metabolite_names
Supplementary Table 3 - Names of captured metabolites
Name
2-Hydroxybutyric acid
3-Hydroxybutyric acid
Alanine
alpha-ketoglutaric acid
Arachidonic acid
Cholesterol
Citric acid
Fumaric acid
Glutamic acid
Glycine
Isoleucine
Leucine
Linoleic acid
Malic acid
Methionine
Myo inositol
Oleic acid
Palmitic acid
Phenylalanine
Proline
Serine
Stearic acid
Succinic acid
Threonine
Valine
2-4-Dihydroxybutanoic acid
3-4-Dihydroxybutanoic acid
alpha-Tocopherol
Glyceric acid
Lactic acid
1-3-Propanediol
11-Eicosenoic acid
1-Dodecanol
1-Monopalmitin
2-3-Dihydroxybutanoic acid
2-Hydroxy-3-methylbutyric acid
2-Hydroxyvaleric acid
2-Keto-3-methylvalerate
2-Ketoisovaleric acid
3-Hydroxyisovaleric acid
3-Indoleacetic acid
3-Indolepropionic acid
3-Phenylpropanoic acid
4-Hydroxybenzeneacetic acid
4-Hydroxybutanoic acid
4-Hydroxyphenyllactic acid
Aminomalonic acid
Arachidic acid
Aspartic acid
Benzeneacetic acid
Citrulline
Creatinine
D-Lyxofuranose
Decanoic acid
Docosahexaenoic acid
Dodecanoic acid
Eicosapentaenoic acid
Ethanolamine
Glycerol
Heptadecanoic acid
Hippuric acid
Hydroxyproline
Isopropyl myristate
L-5-Oxoproline
L-Hydroxyproline
Linolenic acid
Myristoleic acid
Nonanoic acid
Octanoic acid
Ornithine
Oxalic acid
Palmitoleic acid
Pentadecanoic acid
Pyroglutamic acid
Pyruvic acid
Ribitol
Ribonic acid
Tartronic acid
Tetradecanoic acid
Tryptophan
Tyrosine
Uridine
