## Supplementary Table 4 for "Multi-omics analysis reveals drivers of loss of β-cell function after newly diagnosed autoimmune type 1 diabetes: An INNODIA^‡^ multicenter study"

### Sheet: lipid_names
Supplementary Table 4 - Name of measured lipids
TG(60:9)
TG(60:12)
TG(60:11)
TG(60:10)
TG(58:9)
TG(58:8)
TG(58:7)
TG(58:6)
TG(58:5)
TG(58:3)
TG(58:11)
TG(58:10)
TG(56:9)
TG(56:8)
TG(56:7)
TG(56:6)
TG(56:5)
TG(56:4)
TG(56:3)_B
TG(56:3)_A
TG(56:2)
TG(56:1)_B
TG(55:4)
TG(55:3)_A
TG(55:2)
TG(54:7)_A
TG(54:6)_A
TG(54:6)_A
TG(54:5)_A
TG(54:4)
TG(54:3)
TG(54:2)
TG(54:1)
TG(54:0)
TG(53:5)_C
TG(53:5)_B
TG(53:5)_A
TG(53:4)_A
TG(53:3)
TG(53:2)
TG(53:1)
TG(52:6)_B
TG(52:6)_A
TG(52:4)
TG(52:3)
TG(52:2)
TG(52:1)
TG(52:0)
TG(52.:5)
TG(51:5)
TG(51:4)_C
TG(51:4)_B
TG(51:4)_A
TG(51:3)
TG(51:2)
TG(51:1)
TG(50:6)_B
TG(50:6)_A
TG(50:5)_C
TG(50:5)_A
TG(50:4)
TG(50:3)
TG(50:2)
TG(50:1)
TG(49:3)_B
TG(49:2)
TG(49:1)
TG(49:0)
TG(48:2)
TG(48:1)
TG(48:0)
TG(47:2)
TG(47:1)
TG(46:3)_A
TG(46:2)
TG(46:1)
TG(45:1)
TG(44:2)
TG(44:1)
SM(d44:3)
SM(d44:2)
SM(d42:3)
SM(d42:2)
SM(d42:1)
SM(d41:2)
SM(d41:1)
SM(d40:2)
SM(d40:1)
SM(d40:0)
SM(d39:1)
SM(d38:2)
SM(d38:1)
SM(d38:0)
SM(d37:1)
SM(d36:3)
SM(d36:2)
SM(d36:1)
SM(d36:0)
SM(d35:2)
SM(d34:2)
SM(d34:1)
SM(d33:1)
SM(d32:2)
SM(d32:1)
SM(d31:1)
SM(d30:1)
SHexCer(t34:1)
SHexCer(d34:1)
PS(40:5)_A
PS(38:5)
PS(38:2)
PS(38:1)
PS(36:2)
PI(40:6)
PI(40:5)_B
PI(38:5)_B
PI(38:5)_A
PI(38:4)
PI(38:3)
PI(36:4)
PI(36:3)
PI(36:2)
PI(36:1)
PI(34:2)
PI(34:1)_A
PG(36:3)
PE(O-40:7)/PE(P-40:6)
PE(O-40:6)/PE(P-40:5)
PE(O-40:5)/PE(P-40:4)
PE(O-38:7)/PE(P-38:6)
PE(O-38:6)/PE(P-38:5)
PE(O-38:5)/PE(P-38:4)
PE(O-36:5)/PE(P-36:4)
PE(O-36:4)/PE(P-36:3)
PE(O-36:3)/PE(P-36:2)
PE(O-36:2)/PE(P-36:1)
PE(O-34:3)/PE(P-34:2)
PE(O-34:2)/PE(P-34:1)
PE(40:6)_A
PE(40:5)_A
PE(38:4)_B
PE(38:4)_A
PE(38:3)_B
PE(38:3)_A
PE(38:2)
PE(38:1)
PE(36:4)
PE(36:3)_B
PE(36:3)
PE(36:2)_A
PE(36:1)_B
PE(36:1)_A
PE(36:0)_A
PE(34:1)
PC(P-44:4)/PC(O-44:5)
PC(P-42:5)/PC(O-42:6)_A
PC(P-42:4)/PC(O-42:5)
PC(P-42:4)/PC(O-42:5)
PC(P-40:6)/PC(O-40:7)_B
PC(P-40:6)/PC(O-40:7)_B
PC(P-40:6)/PC(O-40:7)_A
PC(P-40:5)/PC(O-40:6)
PC(P-40:4)/PC(O-40:5)
PC(P-40:4)/PC(O-40:5)
PC(P-40:3)/PC(O-40:4)
PC(P-38:6)/PC(O-38:7)
PC(P-38:5)/PC(O-38:6)
PC(P-38:4/PC(O-38:5)_A
PC(P-38:4)/PC(O-38:5)_B
PC(P-38:4)/PC(O-38:5)_A
PC(P-38:3)/PC(O-38:4)
PC(P-38:3)/PC(O-38:4)
PC(P-36:4/PC(O-36.5)_A
PC(P-36:4)/PC(O-36:5)_B
PC(P-36:4)/PC(O-36:5)
PC(P-36:3/PC(O-36:4)
PC(P-36:2)/PC(O-36:3)_B
PC(P-36:2)/PC(O-36:3)_A
PC(P-36:1)/PC(O-36:2)_A
PC(P-34:2)/PC(O-34:3)
PC(P-34:1)/PC-O(34:2)_A
PC(P-34:1)/PC(O-34:2)_B
PC(P-34:1)/PC(O-34:2)_A
PC(P-34:0)/PC(O-34:1)
PC(P-32:0)/PC(O-32:1)
PC(O-34:0)
PC(O-32:0)
PC(42:10)
PC(40:8)
PC(40:7)
PC(40:6)
PC(40:5)_A
PC(40:4)
PC(39:4)
PC(38:6)_A
PC(38:5)_B
PC(38:5)_A
PC(38:5)
PC(38:4)_A
PC(38:4)
PC(38:3)
PC(38:2)
PC(38:1)
PC(38:1)
PC(37:6)
PC(37:2)_A
PC(37:2)
PC(36:6)
PC(36:5)
PC(36:4)_B
PC(36:4)_A
PC(36:3)
PC(36:2)
PC(36:1)
PC(36:0)
PC(35:4)_B
PC(35:4)_A
PC(35:4)
PC(35:2)
PC(35:1)_A
PC(35:1)
PC(34:4)
PC(34:3)
PC(34:2)
PC(34.:1)
PC(33:2)
PC(33:1)_C
PC(33:1)_A
PC(32:2)_A
PC(32:2)
PC(32:1)
PC(32:0)
PC(31:1)
PC(31:0)
PC(30:1)
PC(30:0)
PC(28:0)
LPE(18:2)
LPE(18:1)_B
LPE(18:0)_B
LPE(18:0)_A
LPE(16:0)
LPC(O-18:0)
LPC(O-16:0)
LPC(22:6)_B
LPC(22:6)_A
LPC(22:6)
LPC(22:5)
LPC(20:5)
LPC(20:4)
LPC(20:3)
LPC(18:3)
LPC(18:2)
LPC(18:1)
LPC(18:0)
LPC(16:1)
LPC(16:0)
LPC(15:0)_A
LPC(14:0)
LacCer(d42:2)
LacCer(d34:1)
LacCer(d32:1)
HexCer(d42:2)
HexCer(d42:1)
HexCer(d41:1)
HexCer(d40:2)
HexCer(d40:1)
FA(22:6)
FA(20:4)
FA(18:3)
FA(18:2)
FA(18:1)
FA(17:0)
FA(16:1)
DG(40:7)
DG(40:6)_B
DG(38:1)_B
DG(38:1)_A
DG(36:3)
DG(36:1)
DG(36:0)
Cer(d44:1)
Cer(d43:2)
Cer(d43:1)
Cer(d42:3)_B
Cer(d42:3)_A
Cer(d42:2)
Cer(d42:1)_B
Cer(d42:1)_A
Cer(d42:1)
Cer(d42:0)
Cer(d41:2)
Cer(d41:1)
Cer(d40:2)
Cer(d40:1)
Cer(d39:1)
Cer(d38:1)
Cer(d37:1)
Cer(d36:1)_B
Cer(d36:1)_A
Cer(d34:1)
Cer(d32:1)
